# Bibliometric analysis of emerging trend and top 100 most cited articles in primary central nervous system lymphoma

**DOI:** 10.1101/2024.07.16.24310545

**Authors:** Yibo Geng, Yiqi Liu, Yang Wang, Xiong Li

## Abstract

**Background:** Over the past thirty years, numerous studies on primary central nervous system lymphoma (PCNSL) have been conducted, encompassing epidemiology, diagnosis, treatment, and mechanisms. However, no bibliometric analysis has been performed in this field. Therefore, we conducted a bibliometric analysis to elucidate the evolution and current status of PCNSL research and identify the most-cited articles across various disciplines.

**Material and Methods:** Literature published between January 1992 and June 2024 in the Web of Science Core Collection (WoSCC) was extracted and classified. Three platforms (R-bibliometrix, VOSviewer, and Citespace) were used for the bibliometric analysis. Negative binomial regression was employed to establish a model for the risk ratio of citation.

**Results:** A total of 1,798 publications were included in the analysis. The annual number of publications has shown a steady increase over time. The United States emerged as the leading country in terms of both the number of publications and total citations. Among individual researchers, Hoang-Xuan Khe from Sorbonne University was the most prolific in terms of publication count, while Lisa M. DeAngelis from Memorial Sloan Kettering Cancer Center received the highest number of citations. The study titled “Report of an International Workshop to Standardize Baseline Evaluation and Response Criteria for Primary CNS Lymphoma” was identified as the most cited work in this field. Keyword analysis indicated that immune therapy and non-invasive diagnosis are the primary focal points of current research. Among the top 100 most-cited articles, interventional studies demonstrated a higher citation ratio (RR = 1.357, 95% CI 1.044-1.764, P=0.023), whereas chemoradiotherapy studies exhibited a lower citation ratio (RR = 0.763, 95% CI 0.603-0.965, P=0.024).

**Conclusion:** Research hotspots and trends in PCNSL were identified and explored using bibliometric and visual methods. The highly cited articles across multiple disciplines related to PCNSL may help generate high-quality research ideas, particularly in the fields of immunotherapy and non-invasive diagnosis.
