## Supplementary material for "Bibliometric analysis of emerging trend and top 100 most cited articles in primary central nervous system lymphoma": Supple Table 1

### Sheet: Supple Table 1
Rank	Citation	1	Corresponding author	Title	Open access	Year	Topic	Study design	Journal	Country	Cite/Year
1	593	Lauren E Abrey	Franco Cavalli	Report of an international workshop to standardize baseline evaluation and response criteria for primary CNS lymphoma	Non OA	2005	Guideline	Review	J CLIN ONCOL	USA	31.2105
2	567	Andrés J M Ferreri	Franco Cavalli	Prognostic scoring system for primary CNS lymphomas: the International Extranodal Lymphoma Study Group experience	Non OA	2003	Risk factor	Observational study	J CLIN ONCOL	Italy	27
3	521	Lisa M DeAngelis	Christopher J Schultz;	Combination chemotherapy and radiotherapy for primary central nervous system lymphoma: Radiation Therapy Oncology Group Study 93-10	OA	2002	Chemoradiotherapy	Interventional study	J CLIN ONCOL	USA	23.6818
4	458	L E Abrey	L M DeAngelis	Treatment for primary CNS lymphoma: the next step	Non OA	2000	Chemoradiotherapy	Interventional study	J CLIN ONCOL	USA	19.0833
5	429	L E Abrey	J Yahalom	Long-term survival in primary CNS lymphoma	Non OA	1998	Risk factor	Observational study	J CLIN ONCOL	USA	16.5
6	424	Eckhard Thiel	Michael Weller	High-dose methotrexate with or without whole brain radiotherapy for primary CNS lymphoma (G-PCNSL-SG-1): a phase 3, randomised, non-inferiority trial	Non OA	2010	Chemoradiotherapy	Interventional study	LANCET ONCOL	Germany	30.2857
7	411	Lauren E Abrey	Lisa M DeAngelis	Primary central nervous system lymphoma: the Memorial Sloan-Kettering Cancer Center prognostic model	Non OA	2006	Risk factor	Observational study	J CLIN ONCOL	USA	22.8333
8	389	Bjoern Chapuy	Margaret A. Shipp	Targetable genetic features of primary testicular and primary central nervous system lymphomas	OA	2016	Genetic alteration	Laboratorial	BLOOD	USA	48.625
9	355	J L Villano	B J McCarthy	Age, gender, and racial differences in incidence and survival in primary CNS lymphoma	OA	2011	Risk factor	Bioinformatic analysis	BRIT J CANCER	USA	27.3077
10	334	Michail S Lionakis	Wyndham H Wilson	Inhibition of B Cell Receptor Signaling by Ibrutinib in Primary CNS Lymphoma	OA	2017	Chemoradiotherapy	Interventional study	CANCER CELL	USA	47.7143
11	324	Christian Grommes	Lisa M DeAngelis	Primary CNS Lymphoma	OA	2017	Knowledge	Review	J CLIN ONCOL	USA	46.2857
12	317	James L Rubenstein	Lawrence D Kaplan	Intensive chemotherapy and immunotherapy in patients with newly diagnosed primary CNS lymphoma: CALGB 50202 (Alliance 50202)	OA	2013	Chemoradiotherapy	Interventional study	J CLIN ONCOL	USA	28.8182
13	307	Lakshmi Nayak	Margaret A Shipp	PD-1 blockade with nivolumab in relapsed/refractory primary central nervous system and testicular lymphoma	OA	2017	Chemoradiotherapy	Interventional study	BLOOD	USA	43.8571
14	296	Hendrik Pels	Uwe Schlegel	Primary central nervous system lymphoma: results of a pilot and phase II study of systemic and intraventricular chemotherapy with deferred radiotherapy	Non OA	2003	Chemoradiotherapy	Interventional study	J CLIN ONCOL	Germany	14.0952
15	285	N D Doolittle	E A Neuwelt	Safety and efficacy of a multicenter study using intraarterial chemotherapy in conjunction with osmotic opening of the blood-brain barrier for the treatment of patients with malignant brain tumors	Non OA	2000	Chemoradiotherapy	Interventional study	Cancer	USA	11.875
16	283	Sophie Camilleri-Broët	Antoine Martin	A uniform activated B-cell-like immunophenotype might explain the poor prognosis of primary central nervous system lymphomas: analysis of 83 cases	OA	2006	Risk factor	Observational study	BLOOD	France	15.7222
17	266	Christian Grommes	Ingo K Mellinghoff	Ibrutinib Unmasks Critical Role of Bruton Tyrosine Kinase in Primary CNS Lymphoma	OA	2017	Chemoradiotherapy	Interventional study	CANCER DISCOV	USA	38
18	265	I S Haldorsen	E-M Larsson	Central nervous system lymphoma: characteristic findings on traditional and advanced imaging	OA	2011	Imaging	Review	AM J NEURORADIOL	Norway	20.3846
19	252	Tracy Batchelor	Jay S Loeffler	Primary CNS lymphoma	Non OA	2006	Knowledge	Review	J CLIN ONCOL	USA	14
20	248	Wilhelm Küker	Ulrich Herrlinger	Primary central nervous system lymphomas (PCNSL): MRI features at presentation in 100 patients	Non OA	2005	Imaging	Observational study	J NEURO-ONCOL	Germany	13.0526
21	238	Carole Soussain	Véronique Leblond	Intensive chemotherapy followed by hematopoietic stem-cell rescue for refractory and recurrent primary CNS and intraocular lymphoma: Société Française de Greffe de Moëlle Osseuse-Thérapie Cellulaire	Non OA	2008	Chemoradiotherapy	Interventional study	J CLIN ONCOL	France	14.875
22	237	Alexander Baraniskin	Roland Schroers	Identification of microRNAs in the cerebrospinal fluid as marker for primary diffuse large B-cell lymphoma of the central nervous system	OA	2011	Diagnosis	Laboratorial	BLOOD	Germany	18.2308
23	223	Antonio Omuro	Craig S Sauter	R-MPV followed by high-dose chemotherapy with TBC and autologous stem-cell transplant for newly diagnosed primary CNS lymphoma	OA	2015	Chemoradiotherapy	Interventional study	BLOOD	USA	24.7778
24	214	Janet E Olson	Brian Patrick O'Neill	The continuing increase in the incidence of primary central nervous system non-Hodgkin lymphoma: a surveillance, epidemiology, and end results analysis	OA	2002	Epidemiology	Observational study	Cancer	USA	9.72727
25	213	C Soussain	V Leblond	Results of intensive chemotherapy followed by hematopoietic stem-cell rescue in 22 patients with refractory or recurrent primary CNS lymphoma or intraocular lymphoma	Non OA	2001	Chemoradiotherapy	Interventional study	J CLIN ONCOL	France	9.26087
26	210	Gerald Illerhaus	Jürgen Finke	High-dose chemotherapy with autologous stem-cell transplantation and hyperfractionated radiotherapy as first-line treatment of primary CNS lymphoma	Non OA	2006	Chemoradiotherapy	Interventional study	J CLIN ONCOL	Germany	11.6667
27	210	Lauren E Abrey	Lisa M DeAngelis	Intensive methotrexate and cytarabine followed by high-dose chemotherapy with autologous stem-cell rescue in patients with newly diagnosed primary CNS lymphoma: an intent-to-treat analysis	Non OA	2003	Chemoradiotherapy	Interventional study	J CLIN ONCOL	USA	10
28	203	C Schultz	J Meis-Kindblom	Preirradiation chemotherapy with cyclophosphamide, doxorubicin, vincristine, and dexamethasone for primary CNS lymphomas: initial report of radiation therapy oncology group protocol 88-06	Non OA	1996	Chemoradiotherapy	Interventional study	J CLIN ONCOL	USA	7.25	chemoradiotherapy
29	200	Justine R Smith	Jacob Pe'er	Role of intravitreal methotrexate in the management of primary central nervous system lymphoma with ocular involvement	Non OA	2002	Chemoradiotherapy	Interventional study	Ophthalmology	USA	9.09091
30	195	U Bühring	W Küker	MRI features of primary central nervous system lymphomas at presentation	Non OA	2001	Imaging	Review	NEUROLOGY	Germany	8.47826
31	194	Antonio M P Omuro	Lauren E Abrey	Delayed neurotoxicity in primary central nervous system lymphoma	OA	2005	Chemoradiotherapy	Observational study	Arch Neurol	USA	10.2105
32	193	K Peterson	L M DeAngelis	The clinical spectrum of ocular lymphoma	Non OA	1993	Diagnosis	Observational study	Cancer	USA	6.22581
33	188	Alberto Gonzalez-Aguilar	Khê Hoang-Xuan	Recurrent mutations of MYD88 and TBL1XR1 in primary central nervous system lymphomas	OA	2012	Genetic alteration	Laboratorial	CLIN CANCER RES	France	15.6667
34	170	M Schabet	M Schabet	Epidemiology of primary CNS lymphoma	Non OA	1999	Epidemiology	Observational study	J NEURO-ONCOL	Germany	6.8
35	168	Meredith S Shiels	Eric A Engels	Trends in primary central nervous system lymphoma incidence and survival in the U.S	OA	2016	Knowledge	Observational study	Br J Haematol	USA	21
36	167	Lilyana Angelov	Edward A Neuwelt	Blood-brain barrier disruption and intra-arterial methotrexate-based therapy for newly diagnosed primary CNS lymphoma: a multi-institutional experience	OA	2009	Chemoradiotherapy	Interventional study	J CLIN ONCOL	USA	11.1333
37	166	R J Freilich	L M DeAngelis	Chemotherapy without radiation therapy as initial treatment for primary CNS lymphoma in older patients	Non OA	1996	Chemoradiotherapy	Interventional study	NEUROLOGY	USA	5.92857
38	164	Marius Hartmann	Klaus Sartor	Distinguishing of primary cerebral lymphoma from high-grade glioma with perfusion-weighted magnetic resonance imaging	Non OA	2003	Imaging	Observational study	Neurosci Lett	Germany	7.80952
39	162	Paul L Nguyen	Jay S Loeffler	Results of whole-brain radiation as salvage of methotrexate failure for immunocompetent patients with primary CNS lymphoma	Non OA	2005	Chemoradiotherapy	Interventional study	J CLIN ONCOL	USA	8.52632
40	160	C Soussain	K Hoang-Xuan	Ibrutinib monotherapy for relapse or refractory primary CNS lymphoma and primary vitreoretinal lymphoma: Final analysis of the phase II 'proof-of-concept' iLOC study by the Lymphoma study association (LYSA) and the French oculo-cerebral lymphoma (LOC) network	Non OA	2019	Chemoradiotherapy	Interventional study	Eur J Cancer	France	32
41	159	Michael Weller	Agnieszka Korfel	Surgery for primary CNS lymphoma? Challenging a paradigm	OA	2012	Risk factor	Interventional study	NEURO-ONCOLOGY	Switzerland	13.25
42	159	A Antinori	L Ortona	Diagnosis of AIDS-related focal brain lesions: a decision-making analysis based on clinical and neuroradiologic characteristics combined with polymerase chain reaction assays in CSF	Non OA	1997	Diagnosis	Observational study	NEUROLOGY	Italy	5.88889
43	157	Esteban Braggio	Brian Patrick O'Neill	Genome-Wide Analysis Uncovers Novel Recurrent Alterations in Primary Central Nervous System Lymphomas	OA	2015	Genetic alteration	Bioinformatic analysis	CLIN CANCER RES	USA	17.4444
44	157	Sarah E Coupland	Nikolaos E Bechrakis	Primary intraocular lymphoma: a review of the clinical, histopathological and molecular biological features	Non OA	2004	Knowledge	Review	Graefes Arch Clin Exp Ophthalmol	Germany	7.85
45	157	V Sandor	R Wittes	Phase II trial of chemotherapy alone for primary CNS and intraocular lymphoma	Non OA	1998	Chemoradiotherapy	Interventional study	J CLIN ONCOL	USA	6.03846
46	156	Caroline Houillier	Carole Soussain	Radiotherapy or Autologous Stem-Cell Transplantation for Primary CNS Lymphoma in Patients 60 Years of Age and Younger: Results of the Intergroup ANOCEF-GOELAMS Randomized Phase II PRECIS Study	OA	2019	Chemoradiotherapy	Interventional study	J CLIN ONCOL	France	31.2
47	155	R F Barajas Jr	S Cha	Diffusion-weighted MR imaging derived apparent diffusion coefficient is predictive of clinical outcome in primary central nervous system lymphoma	OA	2010	Imaging	Observational study	AM J NEURORADIOL	USA	11.0714
48	155	Roelien H Enting	Lauren E Abrey	Salvage therapy for primary CNS lymphoma with a combination of rituximab and temozolomide	Non OA	2004	Chemoradiotherapy	Review	NEUROLOGY	Netherlands	7.75
49	152	T Nakamura	K Ichimura	Recurrent mutations of CD79B and MYD88 are the hallmark of primary central nervous system lymphomas	Non OA	2016	Genetic alteration	Bioinformatic analysis	NEUROPATH APPL NEURO	Japan	19
50	152	Justine R Smith	James T Rosenbaum	Expression of B-cell-attracting chemokine 1 (CXCL13) by malignant lymphocytes and vascular endothelium in primary central nervous system lymphoma	OA	2003	Risk factor	Laboratorial	BLOOD	USA	7.2381
51	149	Mandeep S Sagoo	Sue Lightman	Primary intraocular lymphoma	OA	2014	Knowledge	Review	SURV OPHTHALMOL	UK	14.9
52	149	M Reni	E Villa	Therapeutic management of primary central nervous system lymphoma in immunocompetent patients: results of a critical review of the literature	OA	1997	Chemoradiotherapy	Review	ANN ONCOL	Italy	5.51852
53	147	L M Larocca	G Gaidano	The molecular and phenotypic profile of primary central nervous system lymphoma identifies distinct categories of the disease and is consistent with histogenetic derivation from germinal center-related B cells	OA	1998	Genetic alteration	Laboratorial	BLOOD	Italy	5.65385
54	146	D D Correa	L E Abrey	Cognitive functions in survivors of primary central nervous system lymphoma	Non OA	2004	Cognition	Interventional study	NEUROLOGY	USA	7.3
55	143	Andrés J M Ferreri	Tracy Batchelor	Summary statement on primary central nervous system lymphomas from the Eighth International Conference on Malignant Lymphoma, Lugano, Switzerland, June 12 to 15, 2002	OA	2003	Chemoradiotherapy	Review	J CLIN ONCOL-a	Italy	6.80952
56	140	M Deckert	L M DeAngelis	Modern concepts in the biology, diagnosis, differential diagnosis and treatment of primary central nervous system lymphoma	Non OA	2011	Diagnosis	Review	Leukemia	Germany	10.7692
57	139	D D Correa	D Schiff	Cognitive functions in primary central nervous system lymphoma: literature review and assessment guidelines	OA	2007	Cognition	Review	ANN ONCOL	USA	8.17647
58	139	Kristina M Braaten	Tracy T Batchelor	BCL-6 expression predicts improved survival in patients with primary central nervous system lymphoma	Non OA	2003	Risk factor	Laboratorial	CLIN CANCER RES	USA	6.61905
59	138	Joe S Mendez	Christian Grommes	The elderly left behind-changes in survival trends of primary central nervous system lymphoma over the past 4 decades	OA	2018	Epidemiology	Bioinformatic analysis	NEURO-ONCOLOGY	USA	23
60	137	Andreas F Hottinger	Lauren E Abrey	Salvage whole brain radiotherapy for recurrent or refractory primary CNS lymphoma	Non OA	2007	Chemoradiotherapy	Observational study	NEUROLOGY	USA	8.05882
61	137	E M Bessell	Francesc Graus	Importance of radiotherapy in the outcome of patients with primary CNS lymphoma: an analysis of the CHOD/BVAM regimen followed by two different radiotherapy treatments	Non OA	2002	Chemoradiotherapy	Interventional study	J CLIN ONCOL	UK	6.22727
62	136	S M Whitcup	C C Chan	Association of interleukin 10 in the vitreous and cerebrospinal fluid and primary central nervous system lymphoma	Non OA	1997	Risk factor	Laboratorial	ARCH OPHTHALMOL-CHIC	USA	5.03704
63	135	Aurélie Bruno	Khê Hoang-Xuan	Mutational analysis of primary central nervous system lymphoma	OA	2014	Genetic alteration	Bioinformatic analysis	ONCOTARGET	France	13.5
64	134	S A Grimm	L E Abrey	Primary CNS lymphoma with intraocular involvement: International PCNSL Collaborative Group Report	OA	2008	Knowledge	Observational study	NEUROLOGY	USA	8.375
65	134	Kristoph Jahnke	Agnieszka Korfel	Relapse of primary central nervous system lymphoma: clinical features, outcome and prognostic factors	OA	2006	Knowledge	Observational study	J NEURO-ONCOL	Germany	7.44444
66	133	Ph Colombat	T Lamy	High-dose chemotherapy with autologous stem cell transplantation as first-line therapy for primary CNS lymphoma in patients younger than 60 years: a multicenter phase II study of the GOELAMS group	Non OA	2006	Chemoradiotherapy	Interventional study	BONE MARROW TRANSPL	France	7.38889
67	132	Antonio Omuro	Khê Hoang-Xuan	First-line treatment and outcome of elderly patients with primary central nervous system lymphoma (PCNSL)--a systematic review and individual patient data meta-analysis	Non OA	2015	Chemoradiotherapy	Interventional study	LANCET HAEMATOL	France	14.6667
68	131	Tamara N Shenkier	Joseph M Connors	Primary CNS lymphoma of T-cell origin: a descriptive analysis from the international primary CNS lymphoma collaborative group	Non OA	2005	Risk factor	observational study	J CLIN ONCOL	Canada	6.89474
69	130	Agnieszka Korfel	Uwe Schlegel	Diagnosis and treatment of primary CNS lymphoma	OA	2013	Knowledge	Review	NAT REV NEUROL	Germany	11.8182
70	127	Kazutaka Fukumura	Hiroyuki Mano	Genomic characterization of primary central nervous system lymphoma	Non OA	2016	Genetic alteration	Bioinformatic analysis	ACTA NEUROPATHOL	Japan	15.875
71	127	Raja B Khan	Lauren E Abrey	Is intrathecal methotrexate necessary in the treatment of primary CNS lymphoma?	Non OA	2002	Chemoradiotherapy	observational study	J NEURO-ONCOL	USA	5.77273
72	126	H Ghesquieres	C Soussain	Lenalidomide in combination with intravenous rituximab (REVRI) in relapsed/refractory primary CNS lymphoma or primary intraocular lymphoma: a multicenter prospective 'proof of concept' phase II study of the French Oculo-Cerebral lymphoma (LOC) Network and the Lymphoma Study Association (LYSA)†	Non OA	2019	Chemoradiotherapy	Interventional study	ANN ONCOL	France	25.2
73	126	Han W Tun	Michael McKinney	Pathway analysis of primary central nervous system lymphoma	OA	2008	Genetic alteration	Bioinformatic analysis	BLOOD	USA	7.875
74	125	B Kasenda	M Briel	First-line treatment and outcome of elderly patients with primary central nervous system lymphoma (PCNSL)--a systematic review and individual patient data meta-analysis	OA	2015	Knowledge	Review	ANN ONCOL	Switzerland	13.8889
75	124	Manuel Montesinos-Rongen	Martina Deckert	Primary diffuse large B-cell lymphomas of the central nervous system are targeted by aberrant somatic hypermutation	OA	2004	Genetic alteration	Bioinformatic analysis	BLOOD	Germany	6.2
76	123	Andrés J M Ferreri	Andrés J M Ferreri	How I treat primary CNS lymphoma	OA	2011	Chemoradiotherapy	Review	BLOOD	Italy	9.46154
77	123	N Guha-Thakurta	F H Hochberg	Intravenous methotrexate as initial treatment for primary central nervous system lymphoma: response to therapy and quality of life of patients	Non OA	1999	Chemoradiotherapy	Interventional study	J NEURO-ONCOL	USA	4.92
78	122	A R Thompsett	D Zhu	V(H) gene sequences from primary central nervous system lymphomas indicate derivation from highly mutated germinal center B cells with ongoing mutational activity	OA	1999	Genetic alteration	Bioinformatic analysis	BLOOD	UK	4.88
79	120	Sophie Langner-Lemercier	Roch Houot	Primary CNS lymphoma at first relapse/progression: characteristics, management, and outcome of 256 patients from the French LOC network	OA	2016	Risk factor	observational study	NEURO-ONCOLOGY	France	15
80	120	Denise D Correa	Howard T Thaler	Cognitive functions in primary CNS lymphoma after single or combined modality regimens	OA	2012	Cognition	observational study	NEURO-ONCOLOGY	USA	10
81	120	M Montesinos-Rongen	M Deckert	Gene expression profiling suggests primary central nervous system lymphomas to be derived from a late germinal center B cell	Non OA	2008	Genetic alteration	Bioinformatic analysis	LEUKEMIA	Germany	7.5
82	120	B P O'Neill	R L Krigel	Primary central nervous system non-Hodgkin's lymphoma: survival advantages with combined initial therapy?	Non OA	1995	Chemoradiotherapy	Interventional study	INT J RADIAT ONCOL	USA	4.13793
83	118	James L Rubenstein	Bertil Damato	Phase 1 investigation of lenalidomide/rituximab plus outcomes of lenalidomide maintenance in relapsed CNS lymphoma	OA	2018	Chemoradiotherapy	Interventional study	BLOOD ADV	USA	19.6667
84	117	Caroline Houillier	Emmanuel Gyan	Management and outcome of primary CNS lymphoma in the modern era: An LOC network study	Non OA	2020	Epidemiology	observational study	NEUROLOGY	France	29.25
85	117	I Vater	R Siebert	The mutational pattern of primary lymphoma of the central nervous system determined by whole-exome sequencing	Non OA	2015	Genetic alteration	Bioinformatic analysis	Leukemia	Germany	13
86	117	Rose Lai	Lisa M DeAngelis	Treatment-induced leukoencephalopathy in primary CNS lymphoma: a clinical and autopsy study	Non OA	2004	Chemoradiotherapy	Review	NEUROLOGY	USA	5.85
87	116	Satish Gopal	Kristy L Richards	Temporal trends in presentation and survival for HIV-associated lymphoma in the antiretroviral therapy era	OA	2013	Epidemiology	observational study	J NATL CANCER I	USA	10.5455
88	116	A Coulon	J Chiras	Radiographic findings in 37 cases of primary CNS lymphoma in immunocompetent patients	OA	2002	Imaging	observational study	EUR RADIOL	France	5.27273
89	115	Tracy T Batchelor	John W Henson	High-dose methotrexate for intraocular lymphoma	OA	2003	Chemoradiotherapy	Interventional study	CLIN CANCER RES	USA	5.47619
90	115	Rose Lai	Lisa M DeAngelis	Primary CNS lymphoma: a whole-brain disease?	Non OA	2002	Imaging	observational study	NEUROLOGY	USA	5.22727
91	115	Nina S Kadan-Lottick	James G Gurney	Decreasing incidence rates of primary central nervous system lymphoma	OA	2002	Epidemiology	observational study	Cancer	USA	5.22727
92	114	L Alderson	D N Louis	Sentinel lesions of primary CNS lymphoma	OA	1996	Diagnosis	observational study	J NEUROL NEUROSUR PS	USA	4.07143
93	113	Elizabeth R Gerstner	Tracy T Batchelor	Primary central nervous system lymphoma	OA	2010	Knowledge	Review	ARCH NEUROL-CHICAGO	USA	8.07143
94	112	Nancy D Doolittle	Edward A Neuwelt	Long-term cognitive function, neuroimaging, and quality of life in primary CNS lymphoma	Non OA	2013	Chemoradiotherapy	observational study	NEUROLOGY	USA	10.1818
95	110	Catherine H Han	Tracy T Batchelor	Diagnosis and management of primary central nervous system lymphoma	OA	2017	Knowledge	Review	CANCER-AM CANCER SOC	USA	15.7143
96	107	L Fischer	A Korfel	Prospective trial on topotecan salvage therapy in primary CNS lymphoma	OA	2006	Chemoradiotherapy	Interventional study	ANN ONCOL	Germany	5.94444
97	106	H Harder	M J van den Bent	Cognitive status and quality of life after treatment for primary CNS lymphoma	Non OA	2004	Cognition	observational study	NEUROLOGY	Netherlands	5.3
98	105	Philipp Kickingereder	Alexander Radbruch	Primary central nervous system lymphoma and atypical glioblastoma: multiparametric differentiation by using diffusion-, perfusion-, and susceptibility-weighted MR imaging	OA	2014	Diagnosis	observational study	RADIOLOGY	Germany	10.5
99	104	Matthias Holdhoff	Xiaobu Ye	High-dose methotrexate with or without rituximab in newly diagnosed primary CNS lymphoma	Non OA	2014	Chemoradiotherapy	observational study	NEUROLOGY	USA	10.4
100	104	M Montemurro	G Dölken	Primary central nervous system lymphoma treated with high-dose methotrexate, high-dose busulfan/thiotepa, autologous stem-cell transplantation and response-adapted whole-brain radiotherapy: results of the multicenter Ostdeutsche Studiengruppe Hamato-Onkologie OSHO-53 phase II study	OA	2014	Chemoradiotherapy	Interventional study	ANN ONCOL	Germany	10.4
